# Machine learning identified distinct serum lipidomic signatures in hospitalized COVID-19-positive and COVID-19-negative patients

**DOI:** 10.1101/2021.12.14.21267764

**Authors:** Helena Castañé, Simona Iftimie, Gerard Baiges-Gaya, Elisabet Rodríguez-Tomàs, Andrea Jiménez-Franco, Ana Felisa López-Azcona, Pedro Garrido, Antoni Castro, Jordi Camps, Jorge Joven

**Affiliations:** Unitat de Recerca Biomèdica, Hospital Universitari de Sant Joan, Institut d’Investigació Sanitària Pere Virgili, Universitat Rovira i Virgili, Reus, Spain; Department of Internal Medicine, Hospital Universitari de Sant Joan, Institut d’Investigació Sanitària Pere Virgili, Universitat Rovira i Virgili, Reus, Spain; Intensive Care Unit, Hospital Universitari de Sant Joan, Institut d’Investigació Sanitària Pere Virgili, Universitat Rovira i Virgili, Reus, Spain

**Author notes:** Corresponding author at: Unitat de Recerca Biomèdica, Hospital Universitari de Sant Joan, C. Sant Joan s/n, 43201 Reus, Spain., *E-mail address* (J. Camps). Helena Castañé and Simona Iftimie contributed equally to this manuscript.

**Keywords:** artificial intelligence, COVID-19, lipid metabolism, lipidomics, machine learning

## Abstract

**Background:** Lipids are involved in the interaction between viral infection and the host metabolic and immunological response. Several studies comparing the lipidome of COVID-19-positive hospitalized patients *vs*. healthy subjects have already been reported. It is largely unknown, however, whether these differences are specific to this disease. The present study compared the lipidomic signature of hospitalized COVID-19-positive patients with that of healthy subjects, and with COVID-19-negative patients hospitalized for other infectious/inflammatory diseases. Potential COVID-19 biomarkers were identified.

**Methods:** We analyzed the lipidomic signature of 126 COVID-19-positive patients, 45 COVID-19-negative patients hospitalized with other infectious/inflammatory diseases and 50 healthy volunteers. Results were interpreted by machine learning.

**Results:** We identified acylcarnitines, lysophosphatidylethanolamines, arachidonic acid and oxylipins as the most altered species in COVID-19-positive patients compared to healthy volunteers. However, we found similar alterations in COVID-19-negative patients. By contrast, we identified lysophosphatidylcholine 22:6-sn2, phosphatidylcholine 36:1 and secondary bile acids as the parameters that had the greatest capacity to discriminate between COVID-19-positive and COVID-19-negative patients.

**Conclusion:** This study shows that COVID-19 infection shares many lipid alterations with other infectious/inflammatory diseases, but differentiating them from the healthy population. Also, we identified some lipid species the alterations of which distinguish COVID-19-positive from Covid-19-negative patients. Our results highlight the value of integrating lipidomics with machine learning algorithms to explore the pathophysiology of COVID-19 and, consequently, improve clinical decision making.
