## Supplementary Tables for "Machine learning identified distinct serum lipidomic signatures in hospitalized COVID-19-positive and COVID-19-negative patients"

### Sheet: Lipidomics
	Healthy subjects	COVID-19 negative patients	COVID-19 positive patients	Healthy vs COVID-19 neg.		Healthy vs COVID-19 pos.		COVID-19 neg. vs COVID-19 pos.
	n = 50	n = 45	n = 124	p-value	FDR	p-value	FDR	p-value	FDR
Free carnitine	44.69 ± 10.41	46.64 ± 17.98	34.43 ± 12.46	0.83177	0.89844	1.0963e-08	4.0292e-08	4.666e-06	2.2767e-05
CAR 10:0	0.40 ± 0.22	0.34 ± 0.20	0.25 ± 0.21	0.14923	0.22584	1.6097e-07	5.1765e-07	0.00048137	0.001376
CAR 10:1	0.24 ± 0.16	0.39 ± 0.45	0.95 ± 5.43	0.21737	0.31385	0.98541	0.99071	0.27253	0.38953
CAR 12:0	0.16 ± 0.08	0.12 ± 0.08	0.09 ± 0.14	0.0098042	0.020706	7.7816e-12	4.7874e-11	4.1473e-05	0.00015443
CAR 12:1	0.15 ± 0.08	0.11 ± 0.07	0.20 ± 0.96	0.026089	0.050918	1.7612e-07	5.6002e-07	0.0096672	0.020116
CAR 13:0	0.23 ± 0.20	0.29 ± 0.33	0.53 ± 1.47	0.77414	0.85915	0.069146	0.099838	0.27098	0.38928
CAR 14:0	0.03 ± 0.01	0.03 ± 0.01	0.02 ± 0.02	0.78558	0.86505	9.5673e-07	2.7913e-06	3.9603e-05	0.00014943
CAR 14:1	0.08 ± 0.04	0.07 ± 0.03	0.08 ± 0.12	0.17851	0.26588	0.00035687	0.00077096	0.069964	0.11579
CAR 14:2	0.03 ± 0.02	0.02 ± 0.02	0.02 ± 0.02	0.008989	0.019272	6.7006e-09	2.6337e-08	0.0010875	0.0029035
CAR 15:0	0.02 ± 0.02	0.02 ± 0.02	0.03 ± 0.11	0.68458	0.794	0.00024587	0.00054361	0.00026859	0.00087367
CAR 16:0	0.10 ± 0.03	0.12 ± 0.05	0.09 ± 0.05	0.15782	0.23757	3.9198e-05	9.3218e-05	4.5873e-06	2.2767e-05
CAR 16:1	0.03 ± 0.01	0.05 ± 0.02	0.03 ± 0.02	4.9711e-07	1.6551e-06	0.30806	0.3807	6.7627e-06	3.1375e-05
CAR 16:2	0.01 ± 0.00	0.01 ± 0.00	0.00 ± 0.00	0.87856	0.94179	0.017811	0.029306	0.011503	0.023087
CAR 18:0	0.08 ± 0.03	0.08 ± 0.04	0.06 ± 0.09	0.75141	0.84385	1.1408e-07	3.7108e-07	2.727e-05	0.00011185
CAR 18:1	0.16 ± 0.05	0.19 ± 0.08	0.15 ± 0.07	0.044565	0.081896	0.027113	0.042865	0.00026125	0.00085971
CAR 18:2	0.07 ± 0.03	0.10 ± 0.04	0.06 ± 0.03	6.569e-05	0.00018226	0.059568	0.087801	4.1658e-09	6.9348e-08
CAR 3:0	0.57 ± 0.24	0.73 ± 0.37	0.55 ± 0.45	0.021907	0.043661	0.12001	0.15945	0.00071382	0.0019805
CAR 3:1	0.25 ± 0.23	0.29 ± 0.30	0.86 ± 2.23	0.27159	0.37677	0.11229	0.15132	0.65533	0.76292
CAR 4:0	0.57 ± 0.27	0.54 ± 0.29	0.66 ± 0.65	0.5485	0.66907	0.39549	0.4625	0.78555	0.84852
CAR 4:0-2M	0.05 ± 0.02	0.05 ± 0.03	0.05 ± 0.04	0.13121	0.20744	0.97214	0.98256	0.15847	0.24242
CAR 5:0	0.12 ± 0.05	0.09 ± 0.06	0.08 ± 0.06	0.0033573	0.0077245	5.9309e-07	1.8244e-06	0.28516	0.39951
CAR 5:1	0.03 ± 0.01	0.03 ± 0.01	0.03 ± 0.01	0.91985	0.94661	0.79404	0.83849	0.72876	0.80248
CAR 5-DC	0.09 ± 0.03	0.08 ± 0.04	0.09 ± 0.09	0.016561	0.033717	0.002869	0.0055611	0.79103	0.85062
CAR 5-M-DC	0.46 ± 0.26	0.78 ± 0.51	0.73 ± 0.78	0.00027948	0.00069994	0.092097	0.12714	0.0203	0.038046
CAR 6:0	0.02 ± 0.00	0.02 ± 0.01	0.02 ± 0.01	0.70108	0.80653	0.074932	0.1055	0.44128	0.56765
CAR 7:0	0.02 ± 0.02	0.03 ± 0.03	0.08 ± 0.52	0.14714	0.22508	0.52638	0.59114	0.04102	0.070355
CAR 8:0	0.15 ± 0.08	0.15 ± 0.08	0.12 ± 0.12	0.67366	0.78455	0.00026577	0.00058304	0.00022733	0.00077511
CAR 8:0-DC	0.12 ± 0.07	0.57 ± 0.62	0.58 ± 0.64	6.5296e-09	2.9331e-08	1.5902e-11	9.1844e-11	0.98156	0.98854
CAR 8:1	0.07 ± 0.06	0.03 ± 0.02	0.05 ± 0.11	1.7314e-05	5.0515e-05	6.6893e-07	2.0139e-06	0.70484	0.79121
CAR 9:0	0.08 ± 0.06	0.08 ± 0.09	0.21 ± 1.31	0.3161	0.42396	0.0012779	0.0026019	0.029903	0.053223
CE 16:0	172.35 ± 63.43	123.16 ± 52.34	118.83 ± 73.95	0.00027151	0.00068606	5.0881e-06	1.309e-05	0.29984	0.41191
CE 16:1	53.98 ± 31.17	41.56 ± 29.91	57.81 ± 51.80	0.019846	0.039834	0.21789	0.27652	0.15952	0.24271
CE 17:1	3.19 ± 1.33	2.18 ± 1.43	2.19 ± 1.29	2.6682e-05	7.6273e-05	6.1387e-07	1.868e-06	0.77191	0.8402
CE 18:0	18.93 ± 6.37	7.48 ± 4.04	9.17 ± 6.04	1.2388e-13	1.2089e-12	2.3747e-15	3.2002e-14	0.15534	0.24023
CE 18:1	987.77 ± 285.35	633.95 ± 248.72	935.36 ± 480.21	7.5425e-08	2.9646e-07	0.2533	0.3186	0.00024715	0.00082287
CE 18:2	3,612.30 ± 714.55	2,695.96 ± 796.95	3,275.17 ± 1,316.99	4.0906e-07	1.3781e-06	0.0055726	0.010174	0.0078456	0.016447
CE 18:3	625.21 ± 250.68	307.60 ± 236.75	496.88 ± 498.91	1.4411e-08	6.2743e-08	7.5208e-05	0.00017304	0.0018463	0.0045435
CE 20:2	9.97 ± 6.31	3.74 ± 2.74	6.87 ± 5.35	1.7577e-09	8.5763e-09	0.0001917	0.00043057	3.1884e-05	0.00012709
CE 20:3	181.42 ± 91.37	93.66 ± 65.51	94.65 ± 71.06	5.4072e-08	2.1861e-07	4.8481e-10	2.3255e-09	0.87144	0.90336
CE 20:4	1,974.20 ± 581.22	1,481.52 ± 625.45	1,807.80 ± 899.29	0.00012188	0.00031938	0.092097	0.12714	0.024248	0.044559
CE 20:5	556.24 ± 301.59	278.86 ± 187.23	545.55 ± 567.24	1.6398e-07	6.1062e-07	0.047656	0.072509	0.00048782	0.0013805
CE 22:4	7.19 ± 2.85	5.08 ± 2.97	6.27 ± 2.95	6.9945e-05	0.00019218	0.046547	0.071591	0.0028278	0.0065062
CE 22:5	9.70 ± 4.35	8.66 ± 5.34	7.95 ± 4.17	0.087156	0.1477	0.0062315	0.011233	0.67341	0.77156
CE 22:6	366.64 ± 157.70	255.77 ± 127.45	323.73 ± 214.78	0.000615	0.0015267	0.024462	0.039558	0.15742	0.24212
DG 34:1	1.95 ± 1.08	2.39 ± 1.60	2.18 ± 1.46	0.33817	0.44513	0.69352	0.75197	0.51857	0.64367
DG 34:2	1.19 ± 0.66	1.64 ± 1.18	1.89 ± 1.00	0.065073	0.11438	3.7585e-06	9.8487e-06	0.07219	0.11878
DG 34:3	0.30 ± 0.15	0.37 ± 0.26	0.38 ± 0.24	0.59408	0.71543	0.11304	0.15161	0.47138	0.59554
DG 36:0	2.09 ± 0.94	1.81 ± 1.27	1.31 ± 1.20	0.049529	0.089278	2.3764e-08	8.2015e-08	0.0030315	0.0069187
DG 36:1	0.53 ± 0.28	0.56 ± 0.35	0.75 ± 0.48	0.92577	0.94925	0.0030948	0.0058781	0.0077631	0.016395
DG 36:2	3.33 ± 1.74	4.44 ± 2.60	5.88 ± 3.09	0.033338	0.062481	1.1854e-08	4.2463e-08	0.0055029	0.011888
DG 36:3	1.06 ± 0.59	1.65 ± 1.10	2.28 ± 1.13	0.003783	0.0084299	5.6641e-13	4.8574e-12	0.00043257	0.001262
DG 36:4	0.88 ± 0.55	1.19 ± 0.84	1.63 ± 1.01	0.12559	0.20081	1.9265e-07	6.0577e-07	0.004664	0.010476
DG 40:4	21.24 ± 8.61	19.31 ± 10.45	16.41 ± 11.53	0.13702	0.21189	0.00023339	0.00052008	0.05591	0.093625
Lauric acid	0.62 ± 0.44	0.26 ± 0.15	0.29 ± 0.14	1.6398e-07	6.1062e-07	3.9077e-09	1.6027e-08	0.28516	0.39951
Myristic acid	1.44 ± 0.79	1.26 ± 0.74	1.32 ± 0.95	0.25568	0.35998	0.10355	0.14156	0.85187	0.8896
Palmitic acid	26.86 ± 7.38	18.32 ± 7.78	19.70 ± 6.80	1.7403e-06	5.5966e-06	3.8205e-08	1.2872e-07	0.24844	0.36241
palmitoleic acid	6.89 ± 5.06	5.78 ± 3.95	7.16 ± 4.84	0.42731	0.53746	0.58205	0.64344	0.12661	0.19796
palmitelaidic acid	6.88 ± 5.07	5.74 ± 3.95	7.11 ± 4.87	0.40593	0.51747	0.58205	0.64344	0.12311	0.19574
Stearic acid	9.05 ± 2.63	6.42 ± 2.50	5.96 ± 2.23	5.9534e-06	1.8313e-05	5.8889e-11	3.1445e-10	0.3015	0.41219
Oleic acid	93.88 ± 34.52	83.01 ± 38.02	87.60 ± 32.75	0.17611	0.2637	0.35608	0.42881	0.51857	0.64367
epoxy-Stearic acid	42.07 ± 29.39	31.80 ± 18.59	16.17 ± 16.49	0.13312	0.20815	1.7633e-12	1.2475e-11	5.6567e-08	4.8511e-07
12,13-DiHOME(9)	0.19 ± 0.10	0.10 ± 0.06	0.08 ± 0.07	2.525e-08	1.0827e-07	2.1059e-14	2.3838e-13	0.013914	0.027157
9,10-DiHOME(12)	0.20 ± 0.15	0.07 ± 0.05	0.06 ± 0.05	6.389e-08	2.5466e-07	5.3016e-14	5.7706e-13	0.019176	0.036178
hydroxy-epoxy-Stearic acid	11.49 ± 7.19	7.02 ± 6.28	4.52 ± 5.23	0.00010148	0.00027351	1.7569e-14	2.0717e-13	0.0018687	0.0045589
9,12,13-TriHOME(10)	0.68 ± 0.24	0.09 ± 0.06	0.15 ± 0.29	5.2423e-16	1.1412e-14	9.9341e-21	2.8113e-19	0.60481	0.73133
Linoleic acid	194.22 ± 85.15	107.90 ± 67.14	116.53 ± 69.87	3.6367e-07	1.24e-06	7.8497e-09	3.0431e-08	0.60481	0.73133
9-HODE	8.69 ± 3.91	0.17 ± 0.10	0.43 ± 0.53	5.2423e-16	1.1412e-14	5.4517e-22	2.5714e-20	0.00042112	0.0012545
DiHODE	2.86 ± 1.95	1.68 ± 1.20	1.38 ± 1.54	0.00018552	0.00047729	2.783e-10	1.3579e-09	0.005443	0.011849
9,10-EpOME(12)	0.37 ± 0.17	0.15 ± 0.08	0.13 ± 0.11	9.3428e-12	6.61e-11	1.3201e-17	2.0755e-16	0.12225	0.19546
12,13-EpOME(9)	0.12 ± 0.06	0.05 ± 0.02	0.09 ± 0.18	7.8613e-11	4.6349e-10	2.3552e-09	1.0254e-08	0.48462	0.60954
Linolenic acid (iso1)	10.16 ± 6.53	8.80 ± 6.08	7.87 ± 5.75	0.23158	0.33268	0.006423	0.011505	0.27565	0.39201
Linolenic acid (iso2)	20.54 ± 11.92	19.58 ± 10.53	19.98 ± 18.08	0.99703	1	0.07439	0.10526	0.16704	0.25012
15,16-epoxy-13-OH-9Z,11E-octadecadienoic acid	1,453.27 ± 981.11	686.69 ± 483.82	535.92 ± 484.34	1.2913e-06	4.2005e-06	2.8468e-13	2.5989e-12	0.0053837	0.011811
OxoODE (iso1)	0.11 ± 0.05	0.06 ± 0.03	0.06 ± 0.06	2.0052e-07	7.2752e-07	1.6647e-11	9.4221e-11	0.37295	0.49552
OxoODE (iso2)	0.90 ± 0.44	0.34 ± 0.20	0.72 ± 1.00	4.5421e-11	2.7944e-10	2.387e-05	5.8234e-05	0.0061355	0.013154
Stearidonic acid (iso1)	0.33 ± 0.16	0.33 ± 0.17	0.31 ± 0.17	0.91393	0.94661	0.32411	0.39707	0.4519	0.57608
Nonadecenoic acid	1.16 ± 0.66	1.03 ± 0.82	0.78 ± 1.22	0.068395	0.11875	1.3619e-06	3.8161e-06	0.0099708	0.020597
Eicosenoic acid	1.00 ± 0.55	1.05 ± 0.74	1.02 ± 0.60	0.73451	0.83449	0.943	0.95652	0.66048	0.76292
11,13-Eicosadienoic acid	1.04 ± 0.45	0.90 ± 0.47	1.04 ± 0.52	0.12559	0.20081	0.8876	0.91342	0.12573	0.19767
bishomo-y-linolenic acid (iso1)	16.29 ± 5.16	5.51 ± 2.37	6.82 ± 3.15	7.5657e-16	1.4274e-14	2.8709e-20	7.3861e-19	0.01644	0.031649
bishomo-y-linolenic acid (iso2)	8.42 ± 2.18	3.30 ± 0.95	3.64 ± 1.53	5.178e-15	8.1409e-14	4.1062e-21	1.2912e-19	0.28677	0.39978
bishomo-y-linolenic acid (iso3)	2.91 ± 1.15	1.72 ± 0.89	2.04 ± 1.20	2.3529e-07	8.1205e-07	3.5246e-06	9.3221e-06	0.11389	0.18313
15-HETrE	0.46 ± 0.23	0.05 ± 0.05	0.10 ± 0.15	4.8801e-15	8.1239e-14	8.6582e-19	1.6335e-17	0.0049298	0.0109
Arachidonic acid	387.35 ± 90.90	145.53 ± 43.67	162.91 ± 71.45	3.6252e-16	1.1412e-14	1.8606e-22	1.3164e-20	0.23137	0.33926
12-HETE	3.48 ± 2.86	1.60 ± 1.81	3.51 ± 5.26	1.565e-05	4.7116e-05	0.067633	0.098155	0.0012478	0.0031814
15-HETE	1.64 ± 0.97	0.05 ± 0.03	0.15 ± 0.71	7.118e-16	1.4274e-14	3.1381e-22	1.7762e-20	0.0024001	0.0057079
20-HETE	0.04 ± 0.02	0.01 ± 0.01	0.01 ± 0.01	2.6613e-14	2.8967e-13	1.2463e-17	2.0746e-16	0.42459	0.54867
HETE (iso1)	3.47 ± 2.86	1.60 ± 1.81	3.51 ± 5.26	1.6187e-05	4.822e-05	0.070686	0.10154	0.0012478	0.0031814
eicosapentaenoic acid	78.96 ± 40.48	15.73 ± 8.53	23.93 ± 22.48	1.4748e-15	2.6086e-14	1.9282e-18	3.4106e-17	0.16486	0.24817
HpEPE	0.16 ± 0.09	0.12 ± 0.07	0.09 ± 0.08	0.0057529	0.012621	4.0681e-09	1.6447e-08	0.004218	0.0095497
Adrenic acid	5.18 ± 1.85	4.57 ± 2.42	4.80 ± 2.82	0.065073	0.11438	0.035425	0.055696	0.80201	0.85326
omega3-Docosapentaenoic acid	22.44 ± 9.47	10.78 ± 6.52	11.90 ± 8.48	5.7127e-09	2.6076e-08	2.4038e-12	1.6592e-11	0.72342	0.80248
omega6-Docosapentaenoic acid	22.50 ± 8.04	12.93 ± 6.83	14.48 ± 10.65	2.7503e-08	1.1617e-07	1.3252e-09	5.9529e-09	0.89108	0.91701
Docosahexaenoic acid	497.76 ± 158.67	330.29 ± 151.51	254.17 ± 111.94	2.0052e-07	7.2752e-07	2.4105e-17	3.4109e-16	0.0023166	0.0055558
17-HDHA	0.20 ± 0.11	0.02 ± 0.01	0.03 ± 0.02	4.3605e-16	1.1412e-14	6.7046e-23	6.3247e-21	0.35049	0.47009
LPC 14:0-sn1	39.81 ± 24.54	27.79 ± 23.32	18.18 ± 19.94	0.00087467	0.0021339	9.3671e-12	5.5227e-11	0.001074	0.0028946
LPC 14:0-sn2	8.55 ± 5.60	5.84 ± 5.16	3.62 ± 4.17	0.00082901	0.0020401	2.5208e-12	1.6985e-11	0.00083317	0.0022672
LPC 15:0	0.42 ± 0.15	0.22 ± 0.08	0.24 ± 0.15	6.1818e-13	5.467e-12	8.5384e-12	5.1412e-11	0.82963	0.86957
LPC 15:0-sn1	20.00 ± 10.73	16.71 ± 12.06	12.92 ± 10.00	0.032725	0.061741	1.4559e-06	4.0394e-06	0.050652	0.085836
LPC 15:0-sn2	6.16 ± 3.84	4.35 ± 3.43	2.97 ± 2.48	0.0013681	0.0033091	9.1712e-11	4.719e-10	0.010712	0.02181
LPC 16:0	29.10 ± 2.25	22.28 ± 3.62	21.61 ± 7.48	5.6084e-14	5.8784e-13	2.6843e-11	1.4609e-10	0.80751	0.8559
LPC 16:0 e	0.79 ± 0.22	0.23 ± 0.09	0.23 ± 0.14	9.2182e-17	7.6375e-15	5.8136e-24	8.2262e-22	0.72609	0.80248
LPC 16:0-sn1	365.65 ± 218.66	365.69 ± 244.60	502.97 ± 587.52	0.82016	0.89272	0.75837	0.80988	0.81579	0.86145
LPC 16:0-sn2	262.89 ± 123.20	285.74 ± 193.48	251.49 ± 188.77	0.90802	0.94661	0.071206	0.10177	0.16058	0.24302
LPC 16:1 e	0.52 ± 0.09	0.20 ± 0.08	0.20 ± 0.14	2.8318e-16	1.1412e-14	1.1451e-21	4.0509e-20	0.39234	0.51166
LPC 16:1-sn1	80.67 ± 40.83	90.92 ± 58.07	70.88 ± 54.27	0.74013	0.83449	0.026203	0.041895	0.01644	0.031649
LPC 16:1-sn2	11.03 ± 5.58	13.68 ± 8.92	10.90 ± 9.01	0.27815	0.38211	0.15128	0.19729	0.022094	0.041136
LPC 17:0-sn1	32.24 ± 13.88	29.06 ± 16.52	25.07 ± 18.52	0.18583	0.27391	9.7798e-05	0.0002232	0.035396	0.062218
LPC 17:0-sn2	25.57 ± 13.32	19.77 ± 13.34	13.26 ± 9.61	0.0098042	0.020706	2.1957e-10	1.0901e-09	0.0026677	0.0062392
LPC 17:1-sn1	21.71 ± 8.80	19.01 ± 8.68	13.11 ± 6.47	0.1184	0.19147	1.5001e-09	6.6331e-09	1.6141e-05	6.7174e-05
LPC 17:1-sn2	2.92 ± 1.12	2.76 ± 1.22	1.84 ± 0.91	0.35342	0.46092	1.0963e-08	4.0292e-08	3.0387e-06	1.6225e-05
LPC 18:0	17.75 ± 2.39	8.34 ± 3.26	8.83 ± 4.85	3.8556e-16	1.1412e-14	6.2146e-20	1.4656e-18	0.92208	0.94547
LPC 18:0 e	0.18 ± 0.05	0.05 ± 0.02	0.05 ± 0.03	1.3427e-16	7.6375e-15	5.6198e-24	8.2262e-22	0.41843	0.54319
LPC 18:0-sn1	223.52 ± 96.84	210.31 ± 112.68	220.28 ± 173.95	0.60444	0.72176	0.04582	0.070858	0.20865	0.30753
LPC 18:0-sn2	145.87 ± 64.89	122.74 ± 68.11	100.25 ± 60.64	0.048671	0.088293	1.8542e-05	4.7273e-05	0.036338	0.06309
LPC 18:1	11.79 ± 2.36	7.11 ± 2.61	7.92 ± 4.66	2.6495e-12	2.0265e-11	1.6491e-08	5.8338e-08	0.77736	0.84289
LPC 18:1-sn1	390.57 ± 183.25	430.40 ± 304.30	431.02 ± 343.21	0.96136	0.97865	0.38997	0.45983	0.59	0.71969
LPC 18:1-sn2	127.62 ± 70.08	143.46 ± 98.69	147.02 ± 117.48	0.69557	0.80345	0.93771	0.95457	0.6502	0.76036
LPC 18:2	13.31 ± 3.94	6.62 ± 3.10	8.30 ± 5.67	6.8379e-12	4.9619e-11	1.1179e-08	4.056e-08	0.26332	0.3802
LPC 18:2-sn1	341.74 ± 185.97	337.30 ± 234.03	493.06 ± 619.34	0.8551	0.92013	0.54832	0.61334	0.79377	0.85062
LPC 18:2-sn2	261.42 ± 140.65	261.07 ± 200.52	256.93 ± 230.86	0.5635	0.6815	0.056487	0.084136	0.29	0.4023
LPC 18:3-sn1	18.05 ± 10.77	11.89 ± 8.99	12.28 ± 11.92	0.0029042	0.0067925	3.1085e-05	7.5188e-05	0.28038	0.39674
LPC 18:3-sn2	3.71 ± 2.59	1.90 ± 1.43	2.25 ± 2.40	0.00011469	0.00030333	2.5496e-06	6.9378e-06	0.39234	0.51166
LPC 19:0-sn1	0.83 ± 0.38	0.53 ± 0.30	0.40 ± 0.31	7.9249e-05	0.00021565	2.7067e-12	1.7814e-11	0.0012021	0.003121
LPC 19:0-sn2	0.33 ± 0.17	0.27 ± 0.15	0.19 ± 0.15	0.047825	0.087319	9.9401e-09	3.8014e-08	0.00046871	0.0013535
LPC 20:0	0.08 ± 0.02	0.04 ± 0.02	0.06 ± 0.04	1.3104e-13	1.2361e-12	2.4532e-09	1.0362e-08	0.012978	0.025684
LPC 20:0-sn1	1.07 ± 0.55	0.72 ± 0.42	0.56 ± 0.39	0.0014039	0.003367	7.7104e-10	3.5771e-09	0.010604	0.021745
LPC 20:0-sn2	0.29 ± 0.14	0.17 ± 0.09	0.14 ± 0.12	1.7314e-05	5.0515e-05	2.1393e-11	1.1871e-10	0.012594	0.0251
LPC 20:1-sn1	7.80 ± 3.93	7.99 ± 5.55	6.25 ± 4.24	0.59925	0.71859	0.004258	0.0079276	0.054555	0.091899
LPC 20:1-sn2	1.39 ± 0.70	1.59 ± 0.93	1.19 ± 0.90	0.38114	0.49253	0.010596	0.017956	0.0013276	0.0033547
LPC 20:2	0.28 ± 0.07	0.07 ± 0.04	0.10 ± 0.09	8.6565e-17	7.6375e-15	1.0466e-19	2.1156e-18	0.54188	0.66966
LPC 20:2-sn1	24.61 ± 10.21	27.04 ± 15.20	21.23 ± 13.18	0.90802	0.94661	0.0097185	0.016568	0.027318	0.049558
LPC 20:2-sn2	4.31 ± 2.31	4.49 ± 3.17	3.65 ± 2.58	0.71216	0.81596	0.023022	0.037443	0.12398	0.19601
LPC 20:3	1.21 ± 0.41	0.59 ± 0.27	0.86 ± 0.71	1.924e-12	1.5124e-11	1.1912e-06	3.371e-06	0.083569	0.13514
LPC 20:3-sn1	203.05 ± 115.50	164.29 ± 79.15	197.33 ± 166.80	0.45381	0.56082	0.12566	0.16617	0.46701	0.59267
LPC 20:3-sn2	39.18 ± 26.72	31.28 ± 16.91	39.22 ± 32.95	0.74013	0.83449	0.52638	0.59114	0.79651	0.85062
LPC 20:4-sn1	94.52 ± 54.89	105.09 ± 64.49	129.29 ± 150.62	0.35342	0.46092	0.7232	0.77792	0.60729	0.73133
LPC 20:4-sn2	89.87 ± 48.97	97.08 ± 63.50	81.26 ± 61.42	0.91985	0.94661	0.065173	0.095072	0.062112	0.1034
LPC 20:5-sn1	79.06 ± 46.11	54.73 ± 35.50	49.15 ± 46.49	0.0067411	0.014675	2.7211e-06	7.334e-06	0.077411	0.1259
LPC 20:5-sn2	17.78 ± 12.22	11.49 ± 8.37	10.04 ± 10.38	0.0068941	0.014893	7.6705e-07	2.285e-06	0.074474	0.12183
LPC 22:3-sn1	0.40 ± 0.25	0.43 ± 0.28	0.30 ± 0.27	0.60965	0.72492	0.0030287	0.0057913	0.00081207	0.0022312
LPC 22:3-sn2	0.41 ± 0.20	0.45 ± 0.31	0.40 ± 0.54	0.7289	0.83177	0.01405	0.023389	0.0069064	0.014696
LPC 22:4-sn1	15.92 ± 8.63	20.70 ± 13.49	15.00 ± 10.95	0.10028	0.16693	0.10425	0.14184	0.0048756	0.010865
LPC 22:4-sn2	3.93 ± 2.26	4.79 ± 3.47	3.23 ± 2.58	0.42731	0.53746	0.006822	0.012142	0.0016759	0.0041972
LPC 22:5-sn1	31.67 ± 18.92	35.37 ± 27.08	26.91 ± 24.45	0.91393	0.94661	0.014986	0.024802	0.030444	0.053848
LPC 22:5-sn2	6.40 ± 3.71	6.67 ± 4.49	5.17 ± 4.36	0.90212	0.94661	0.0061068	0.011078	0.016762	0.032051
LPC 22:6-sn1	127.32 ± 51.75	112.92 ± 51.14	79.17 ± 38.98	0.14302	0.21998	5.8308e-09	2.3241e-08	3.8401e-05	0.00014686
LPC 22:6-sn2	22.42 ± 8.79	22.07 ± 11.00	14.32 ± 7.06	0.55848	0.67832	2.7684e-08	9.4391e-08	3.5491e-06	1.8262e-05
LPE 14:0-sn1	0.09 ± 0.07	0.09 ± 0.10	0.09 ± 0.11	0.44487	0.55708	0.15901	0.20642	0.64254	0.75452
LPE 14:0-sn2	0.02 ± 0.01	0.02 ± 0.02	0.02 ± 0.03	0.080488	0.13722	0.0017025	0.0033693	0.2558	0.37124
LPE 15:0-sn1	0.06 ± 0.04	0.10 ± 0.11	0.10 ± 0.12	0.18092	0.26807	0.090186	0.12635	0.96454	0.97487
LPE 15:0-sn2	0.02 ± 0.02	0.03 ± 0.03	0.03 ± 0.03	0.45381	0.56082	0.49644	0.57111	0.17145	0.25537
LPE 16:0-sn1	13.11 ± 8.53	24.95 ± 23.38	24.79 ± 27.62	0.031527	0.060285	0.0078407	0.013868	0.74485	0.81702
LPE 16:0-sn2	2.94 ± 1.78	5.94 ± 5.47	5.29 ± 5.08	0.023231	0.045975	0.012682	0.021237	0.51169	0.64074
LPE 16:1-sn1	1.29 ± 0.98	0.98 ± 0.80	1.40 ± 2.78	0.13506	0.21001	0.11229	0.15132	0.71013	0.79121
LPE 16:1-sn2	0.05 ± 0.04	0.10 ± 0.08	0.43 ± 2.79	0.011884	0.024729	0.022624	0.037009	0.5466	0.67256
LPE 17:0-sn1	0.28 ± 0.19	0.51 ± 0.56	0.53 ± 0.71	0.31971	0.42679	0.046914	0.071766	0.69694	0.78579
LPE 17:1-sn1	0.07 ± 0.04	0.08 ± 0.07	0.10 ± 0.11	0.38521	0.49552	0.5113	0.58112	0.63999	0.75452
LPE 17:1-sn2	0.01 ± 0.00	0.01 ± 0.01	0.01 ± 0.01	0.1034	0.17112	0.048408	0.073259	0.96454	0.97487
LPE 18:0-sn1	20.11 ± 12.61	28.28 ± 24.60	28.68 ± 30.39	0.40174	0.51444	0.41045	0.47802	0.61727	0.73708
LPE 18:0-sn2	4.43 ± 2.42	6.90 ± 5.97	6.43 ± 6.45	0.26196	0.3652	0.50703	0.57859	0.39037	0.51166
LPE 18:1-sn1	11.84 ± 7.41	14.36 ± 10.66	19.35 ± 23.22	0.2146	0.31144	0.25608	0.32067	0.76919	0.8402
LPE 18:1-sn2	2.09 ± 1.42	2.43 ± 1.84	3.18 ± 3.79	0.25568	0.35998	0.38631	0.45743	0.67861	0.77438
LPE 18:2-sn1	14.40 ± 9.46	19.24 ± 17.91	24.93 ± 36.33	0.25881	0.36259	0.52638	0.59114	0.62733	0.74282
LPE 18:2-sn2	4.25 ± 2.89	6.44 ± 6.60	6.24 ± 8.26	0.24644	0.35224	0.81463	0.85703	0.37678	0.49827
LPE 18:3-sn1	0.21 ± 0.16	0.22 ± 0.20	0.36 ± 0.51	0.76275	0.84984	0.71326	0.77043	0.85746	0.89213
LPE 18:3-sn2	0.04 ± 0.03	0.04 ± 0.04	0.07 ± 0.10	0.91393	0.94661	0.88497	0.91342	0.82408	0.86697
LPE 20:1-sn1	22.04 ± 10.62	27.51 ± 19.47	28.12 ± 22.76	0.33443	0.44226	0.7257	0.77792	0.61227	0.73421
LPE 20:1-sn2	6.64 ± 3.56	7.98 ± 6.00	7.44 ± 5.83	0.54354	0.6659	0.79148	0.83849	0.34683	0.4674
LPE 20:2-sn1	24.83 ± 14.82	23.41 ± 16.21	33.63 ± 41.14	0.81437	0.88984	0.47357	0.54703	0.69431	0.78579
LPE 20:3-sn1	1.76 ± 1.19	2.79 ± 2.33	3.97 ± 5.10	0.027628	0.053553	0.0089937	0.015615	0.95887	0.97487
LPE 20:3-sn2	0.31 ± 0.21	0.50 ± 0.45	0.69 ± 0.86	0.013201	0.027071	0.0046773	0.0086514	0.99291	0.99574
LPE 20:4-sn1	14.71 ± 10.01	26.93 ± 25.10	27.93 ± 33.07	0.012659	0.02615	0.0088202	0.015408	0.66823	0.76873
LPE 20:4-sn2	4.19 ± 2.87	7.30 ± 6.32	6.71 ± 7.00	0.024624	0.048393	0.05912	0.087596	0.36349	0.48522
LPE 20:5-sn1	0.92 ± 0.74	0.90 ± 0.70	1.47 ± 1.86	0.65741	0.76879	0.36657	0.43958	0.71013	0.79121
LPE 20:5-sn2	0.23 ± 0.18	0.21 ± 0.18	0.31 ± 0.38	0.97324	0.98367	0.92713	0.94721	0.88266	0.91165
LPE 22:4-sn1	0.26 ± 0.20	0.54 ± 0.45	0.57 ± 0.71	0.019846	0.039834	0.011219	0.018899	0.57051	0.69894
LPE 22:4-sn2	0.10 ± 0.09	0.18 ± 0.19	0.17 ± 0.22	0.10987	0.17973	0.37189	0.44221	0.32365	0.43824
LPE 22:5-sn1	1.07 ± 0.88	2.10 ± 2.15	2.04 ± 2.70	0.030368	0.058463	0.0096251	0.016509	0.62229	0.73995
LPE 22:6-sn1	9.80 ± 6.62	21.06 ± 19.72	16.35 ± 13.18	0.0035221	0.0080383	0.0009197	0.0018861	0.31844	0.43327
LPE 22:6-sn2	2.03 ± 1.37	4.23 ± 3.75	3.15 ± 2.50	0.0036072	0.0081667	0.0034826	0.006527	0.19853	0.29416
NAE 16:0	5.87 ± 4.27	4.54 ± 2.40	5.65 ± 6.10	0.25568	0.35998	0.31281	0.3849	0.99574	0.99574
NAE 18:0	14.02 ± 5.89	8.55 ± 5.15	11.85 ± 14.16	2.7053e-06	8.6021e-06	2.089e-05	5.2317e-05	0.29162	0.40258
NAE 18:1	131.26 ± 72.57	52.61 ± 21.34	40.96 ± 20.52	6.7734e-11	4.0784e-10	7.7053e-20	1.6774e-18	0.00030823	0.00098009
NAE 18:2	403.81 ± 169.13	168.16 ± 66.51	283.91 ± 516.76	1.1862e-12	9.8733e-12	1.2304e-12	9.1634e-12	0.025862	0.047218
PC 30:0	0.97 ± 0.59	0.43 ± 0.30	1.04 ± 0.89	9.2703e-08	3.5938e-07	0.34238	0.41408	1.2674e-07	9.4387e-07
PC 31:0	0.63 ± 0.30	0.31 ± 0.19	0.90 ± 0.67	2.3529e-07	8.1205e-07	0.072255	0.10275	1.7828e-10	1.6818e-08
PC 32:0	6.23 ± 2.28	4.51 ± 2.35	10.03 ± 5.60	0.00010464	0.00027936	1.9104e-05	4.8271e-05	1.5872e-10	1.6818e-08
PC 32:1	6.49 ± 3.87	4.45 ± 3.35	12.79 ± 10.31	0.0033573	0.0077245	6.4487e-05	0.00014959	1.9495e-09	5.0156e-08
PC 32:2	1.73 ± 1.08	0.61 ± 0.44	1.54 ± 1.53	1.8116e-10	9.8591e-10	0.0055159	0.010136	1.4891e-05	6.4831e-05
PC 33:0	0.28 ± 0.14	0.14 ± 0.07	0.27 ± 0.17	2.7779e-09	1.3102e-08	0.17535	0.22557	5.6567e-08	4.8511e-07
PC 33:1	0.82 ± 0.34	0.63 ± 0.35	1.20 ± 0.71	0.002634	0.006264	0.00042586	0.00089938	1.606e-08	1.6833e-07
PC 33:2	1.34 ± 0.60	0.57 ± 0.31	1.61 ± 1.34	1.9207e-11	1.2641e-10	0.55276	0.61587	8.0593e-09	1.0814e-07
PC 34:0	1.31 ± 0.56	0.61 ± 0.26	1.29 ± 0.91	5.8456e-12	4.3534e-11	0.23057	0.2913	3.2882e-08	3.1018e-07
PC 34:1	67.07 ± 17.65	51.00 ± 16.94	85.59 ± 34.47	3.8202e-05	0.00010811	0.00050088	0.0010423	3.5583e-10	2.5175e-08
PC 34:2	84.44 ± 18.30	61.75 ± 17.56	91.03 ± 33.84	1.0159e-08	4.492e-08	0.37011	0.44195	6.2484e-08	5.0523e-07
PC 34:3	5.51 ± 2.43	2.59 ± 1.42	7.43 ± 6.64	3.3939e-10	1.7151e-09	0.69352	0.75197	7.5646e-09	1.0704e-07
PC 34:4	0.54 ± 0.33	0.18 ± 0.14	0.45 ± 0.52	1.5652e-10	8.6853e-10	0.00040497	0.00086171	0.00031248	0.00098257
PC 35:1	1.58 ± 0.62	0.97 ± 0.51	2.12 ± 1.35	9.5488e-07	3.1422e-06	0.049941	0.075177	1.9073e-09	5.0156e-08
PC 35:2	4.75 ± 2.05	2.07 ± 0.94	4.71 ± 2.97	1.924e-12	1.5124e-11	0.27756	0.34451	2.479e-09	5.5673e-08
PC 35:4	0.54 ± 0.25	0.26 ± 0.16	0.77 ± 0.76	1.7577e-09	8.5763e-09	0.84835	0.8892	2.2146e-07	1.4797e-06
PC 36:1	20.08 ± 7.62	9.66 ± 4.82	25.62 ± 18.28	2.8005e-10	1.4677e-09	0.21297	0.27271	4.1259e-11	1.1676e-08
PC 36:2	89.07 ± 22.41	51.12 ± 17.04	94.70 ± 46.54	1.1862e-12	9.8733e-12	0.7736	0.82304	7.0232e-10	3.7901e-08
PC 36:3	78.64 ± 26.94	41.69 ± 16.15	86.52 ± 47.96	3.7147e-11	2.3361e-10	0.58662	0.64597	1.6354e-09	5.0156e-08
PC 36:4	46.12 ± 10.87	35.06 ± 11.31	55.42 ± 25.43	2.1163e-05	6.1113e-05	0.025979	0.041774	2.7294e-07	1.7165e-06
PC 36:5	9.15 ± 5.98	3.40 ± 2.62	11.38 ± 12.34	4.9956e-09	2.3176e-08	0.86663	0.89837	8.4064e-09	1.0814e-07
PC 38:2	1.68 ± 0.59	0.82 ± 0.36	2.04 ± 1.77	1.8249e-11	1.2297e-10	0.99071	0.99071	6.9507e-09	1.0353e-07
PC 38:3	16.85 ± 7.84	7.39 ± 4.22	21.10 ± 18.73	1.4906e-10	8.4368e-10	0.85617	0.8908	5.7414e-09	9.0268e-08
PC 38:4	42.09 ± 11.31	22.91 ± 9.86	48.10 ± 27.59	2.2383e-11	1.4396e-10	0.34069	0.4138	1.9073e-09	5.0156e-08
PC 38:5	11.28 ± 4.69	6.48 ± 2.81	15.28 ± 11.24	1.0923e-07	4.1772e-07	0.12897	0.16898	5.8866e-08	4.8997e-07
PC 38:6	9.08 ± 4.39	2.60 ± 1.57	7.30 ± 7.15	1.8807e-14	2.2176e-13	0.00048254	0.0010116	5.166e-06	2.4366e-05
PC 40:4	0.74 ± 0.36	0.44 ± 0.27	1.04 ± 1.03	3.1284e-06	9.7291e-06	0.1722	0.22252	1.0228e-07	7.8231e-07
PC 40:5	2.35 ± 1.13	1.09 ± 0.53	3.01 ± 2.72	2.4232e-10	1.2939e-09	0.50067	0.57364	3.0142e-09	5.5673e-08
SM 32:1	13.15 ± 4.38	6.79 ± 3.27	10.22 ± 5.81	1.8249e-11	1.2297e-10	3.6999e-05	8.8735e-05	7.155e-05	0.00025311
SM 32:2	0.76 ± 0.24	0.36 ± 0.14	0.52 ± 0.36	1.4061e-14	1.7301e-13	1.9243e-08	6.7231e-08	0.027819	0.050145
SM 33:1	6.14 ± 1.85	3.85 ± 1.50	5.63 ± 2.88	2.6542e-09	1.2731e-08	0.039059	0.060735	4.4779e-05	0.00016247
SM 34:1	159.92 ± 23.06	124.63 ± 32.75	159.60 ± 46.31	2.0871e-07	7.4767e-07	0.63794	0.69965	4.002e-06	2.0224e-05
SM 34:2	20.02 ± 5.12	13.62 ± 4.58	20.46 ± 9.94	2.8702e-08	1.1945e-07	0.92185	0.94523	1.2457e-05	5.5085e-05
SM 35:1	4.70 ± 1.43	2.78 ± 1.07	4.43 ± 2.34	2.9386e-10	1.512e-09	0.11456	0.15293	1.2457e-05	5.5085e-05
SM 36:0	0.94 ± 0.49	0.83 ± 0.65	1.26 ± 0.90	0.094263	0.15879	0.099382	0.13653	0.0020569	0.0049752
SM 36:1	19.83 ± 4.11	17.54 ± 6.65	20.07 ± 6.68	0.032725	0.061741	0.85617	0.8908	0.023149	0.042819
SM 36:2	14.18 ± 3.88	9.25 ± 3.67	14.75 ± 8.04	3.261e-08	1.3375e-07	0.64032	0.69965	3.5545e-05	0.0001378
SM 38:1	17.73 ± 3.69	9.89 ± 3.20	14.14 ± 6.27	2.1119e-14	2.3907e-13	2.3174e-05	5.7029e-05	7.9409e-05	0.00027744
SM 38:2	7.36 ± 1.43	4.37 ± 1.45	6.02 ± 2.63	1.7341e-13	1.5831e-12	0.0003999	0.00085737	0.00024715	0.00082287
SM 39:1	6.36 ± 1.94	2.39 ± 0.95	3.62 ± 2.16	4.6368e-16	1.1412e-14	4.2222e-13	3.734e-12	0.00043257	0.001262
SM 40:1	43.61 ± 13.43	19.62 ± 7.49	35.48 ± 18.76	6.5594e-15	9.77e-14	0.0016084	0.0032283	3.4226e-07	2.1057e-06
SM 40:2	18.54 ± 4.66	8.06 ± 2.85	13.81 ± 8.39	1.6193e-16	7.6375e-15	1.6087e-06	4.4199e-06	1.5883e-05	6.7087e-05
SM 41:1	16.08 ± 5.19	6.13 ± 2.06	9.81 ± 5.47	1.4293e-16	7.6375e-15	7.8579e-11	4.1181e-10	3.3407e-05	0.00013131
SM 41:2	8.33 ± 2.61	3.01 ± 1.15	4.88 ± 3.33	5.2245e-17	7.6375e-15	1.5274e-12	1.1083e-11	0.00036302	0.0011167
SM 42:1	21.20 ± 7.23	9.29 ± 3.50	15.86 ± 8.67	6.9579e-15	9.8455e-14	3.9766e-05	9.3782e-05	3.2562e-06	1.7065e-05
SM 42:2	73.07 ± 20.82	58.72 ± 21.56	93.76 ± 37.94	0.0026993	0.0063658	0.00051346	0.0010606	5.6567e-08	4.8511e-07
SM 42:3	29.69 ± 8.35	23.19 ± 8.14	39.26 ± 20.19	5.4346e-05	0.00015228	0.0083176	0.01462	1.9373e-07	1.3372e-06
SM 43:1	0.71 ± 0.26	0.30 ± 0.11	0.40 ± 0.19	1.0498e-14	1.3505e-13	2.9758e-12	1.8714e-11	0.0011435	0.0030243
SM 43:2	2.41 ± 0.95	1.44 ± 0.68	2.20 ± 1.19	2.2609e-07	7.9979e-07	0.12814	0.16867	5.2951e-05	0.00018968
Sphinganine-1-P	2.88 ± 1.80	1.45 ± 0.68	3.46 ± 8.73	1.1523e-05	3.5065e-05	0.0014678	0.002967	0.66048	0.76292
Sphingosine-1-P	22.29 ± 14.05	12.75 ± 6.60	27.41 ± 62.66	0.00020272	0.00051685	0.0029003	0.0055835	0.93056	0.95072
Dehydroepiandrosterone	0.07 ± 0.04	0.01 ± 0.01	0.02 ± 0.03	1.171e-13	1.1836e-12	1.5687e-17	2.3366e-16	0.048587	0.082832
Cortisol	0.74 ± 0.29	0.36 ± 0.15	0.35 ± 0.20	8.2606e-11	4.7709e-10	1.6254e-14	2e-13	0.69694	0.78579
Cortisone	0.10 ± 0.03	0.04 ± 0.02	0.04 ± 0.02	8.8045e-15	1.1865e-13	8.0356e-22	3.2487e-20	0.028073	0.050282
Taurolithocholic acid	0.05 ± 0.04	0.06 ± 0.06	0.07 ± 0.12	1	1	0.002016	0.0039621	0.017089	0.032459
Deoxycholic acid	0.70 ± 0.48	0.69 ± 0.58	0.45 ± 1.30	0.295	0.4033	1.1703e-09	5.3417e-09	2.3007e-07	1.4797e-06
Chenodeoxycholic Acid	0.39 ± 0.37	0.25 ± 0.33	0.26 ± 0.81	0.0057529	0.012621	3.1299e-09	1.3026e-08	0.0011872	0.0031108
Glycoursodeoxycholic acid	1.73 ± 1.38	1.33 ± 1.00	1.07 ± 1.84	0.20914	0.30509	1.1713e-06	3.3483e-06	0.0004155	0.0012509
Glycochenodeoxycholic acid	1.73 ± 1.38	1.33 ± 1.00	1.07 ± 1.84	0.20914	0.30509	1.1713e-06	3.3483e-06	0.0004155	0.0012509
Glycodeoxycholic acid	0.53 ± 0.26	0.87 ± 0.89	0.39 ± 0.61	0.90212	0.94661	7.8025e-07	2.3001e-06	2.8138e-05	0.00011376
Deoxycholic acid (iso1)	0.03 ± 0.02	0.03 ± 0.03	0.03 ± 0.05	0.88444	0.94451	0.0017025	0.0033693	0.0018023	0.0044741
Deoxycholic acid (iso2)	74.73 ± 60.87	45.12 ± 43.54	34.28 ± 92.65	0.003783	0.0084299	5.9474e-13	4.9504e-12	0.00019757	0.00068186
Ursodeoxycholic acid	0.08 ± 0.05	0.12 ± 0.11	0.07 ± 0.12	0.94948	0.97005	4.5529e-06	1.1821e-05	1.5883e-05	6.7087e-05
Cholic acid	0.73 ± 0.84	0.25 ± 0.33	0.48 ± 2.15	0.0001295	0.00033623	2.4532e-09	1.0362e-08	0.036338	0.06309
Glycocholic Acid	0.43 ± 0.35	0.62 ± 0.71	0.75 ± 1.23	0.64132	0.75623	0.27027	0.33694	0.14526	0.22587
Taurocholic acid	0.11 ± 0.10	0.25 ± 0.35	0.45 ± 1.26	0.33443	0.44226	0.98806	0.99071	0.4434	0.56779
TG 46:0	0.47 ± 0.40	0.29 ± 0.08	0.45 ± 0.33	0.41441	0.52591	0.42768	0.49604	0.010822	0.021876
TG 46:1	0.77 ± 0.59	0.55 ± 0.21	0.87 ± 0.70	0.27815	0.38211	0.3918	0.46008	0.0028278	0.0065062
TG 46:2	0.35 ± 0.20	0.34 ± 0.15	0.59 ± 1.02	0.89033	0.94661	0.062318	0.091379	0.037627	0.064929
TG 47:0	0.22 ± 0.07	0.27 ± 0.05	0.21 ± 0.07	3.0171e-06	9.487e-06	0.33733	0.41149	4.8273e-06	2.3155e-05
TG 47:1	0.43 ± 0.21	0.42 ± 0.13	0.53 ± 0.26	0.80859	0.88695	0.0096251	0.016509	0.0024574	0.0057953
TG 48:0	0.97 ± 0.77	0.77 ± 0.51	0.94 ± 0.54	0.62013	0.7343	0.21789	0.27652	0.013777	0.027076
TG 48:1	3.50 ± 2.91	2.63 ± 1.56	3.94 ± 2.66	0.3161	0.42396	0.054369	0.08141	0.00052823	0.0014801
TG 48:2	2.26 ± 1.92	1.29 ± 0.62	3.53 ± 3.42	0.067273	0.11752	0.026654	0.042378	3.9025e-07	2.3498e-06
TG 48:3	0.51 ± 0.38	0.40 ± 0.22	0.75 ± 0.79	0.31252	0.42317	0.092097	0.12714	0.00030823	0.00098009
TG 50:0	0.42 ± 0.42	0.20 ± 0.13	0.72 ± 0.88	0.29845	0.40606	0.0028073	0.005479	7.9899e-06	3.647e-05
TG 50:1	14.65 ± 11.10	14.59 ± 9.90	23.53 ± 11.77	0.77985	0.8621	4.5748e-07	1.4227e-06	2.107e-06	1.1467e-05
TG 50:2	12.81 ± 7.84	16.40 ± 9.88	24.13 ± 12.36	0.058828	0.10471	7.5503e-10	3.5612e-09	4.4098e-05	0.00016208
TG 50:3	5.12 ± 4.19	3.23 ± 1.60	11.71 ± 11.25	0.14923	0.22584	2.1203e-05	5.2634e-05	1.4328e-09	5.0156e-08
TG 50:4	0.92 ± 0.73	0.54 ± 0.23	2.00 ± 2.64	0.07304	0.12604	0.0031623	0.0059661	1.7943e-07	1.2941e-06
TG 51:2	1.52 ± 0.99	1.31 ± 0.64	2.07 ± 1.01	0.65203	0.76566	0.00013016	0.00029468	1.9988e-06	1.1091e-05
TG 51:3	0.03 ± 0.03	0.02 ± 0.01	0.04 ± 0.02	0.36121	0.46891	0.036305	0.056764	0.00032556	0.0010125
TG 52:1	2.39 ± 1.97	2.73 ± 3.05	7.68 ± 10.95	0.44933	0.56018	3.4683e-06	9.2598e-06	4.9713e-07	2.8712e-06
TG 52:2	34.99 ± 17.82	41.40 ± 19.33	65.84 ± 26.16	0.097233	0.16282	2.1144e-13	2.0633e-12	1.8557e-08	1.8756e-07
TG 52:3	34.14 ± 16.08	39.19 ± 17.09	60.14 ± 24.75	0.1184	0.19147	1.2012e-12	9.1634e-12	3.2222e-08	3.1018e-07
TG 52:4	16.60 ± 12.63	16.03 ± 10.98	32.45 ± 22.43	0.97324	0.98367	8.8296e-08	2.9056e-07	2.3007e-07	1.4797e-06
TG 52:5	2.24 ± 1.69	1.38 ± 0.68	6.21 ± 8.01	0.13121	0.20744	5.6808e-05	0.00013286	1.1515e-08	1.3035e-07
TG 52:6	0.26 ± 0.18	0.18 ± 0.07	0.68 ± 0.88	0.45831	0.56392	0.00032644	0.00071064	4.4469e-07	2.6218e-06
TG 54:2	3.57 ± 2.98	3.62 ± 3.01	13.03 ± 15.14	0.99108	0.99813	1.1427e-10	5.7745e-10	8.0355e-10	3.7901e-08
TG 54:3	14.58 ± 11.00	18.31 ± 12.64	43.01 ± 30.75	0.13312	0.20815	1.316e-13	1.3301e-12	2.5893e-09	5.5673e-08
TG 54:4	16.55 ± 9.13	20.22 ± 11.08	36.39 ± 20.46	0.10499	0.17274	9.4924e-14	9.9495e-13	1.0815e-08	1.2753e-07
TG 54:5	8.30 ± 4.85	10.54 ± 5.58	19.46 ± 14.10	0.043007	0.079549	8.99e-13	7.0672e-12	5.7639e-07	3.2624e-06
TG 54:6	2.76 ± 1.86	2.90 ± 2.14	8.53 ± 10.36	0.75708	0.84685	1.0963e-08	4.0292e-08	1.2006e-08	1.3068e-07
TG 54:7	0.71 ± 0.64	0.49 ± 0.19	2.26 ± 3.04	0.83177	0.89844	5.159e-08	1.7176e-07	3.0142e-09	5.5673e-08
TG 56:5	0.74 ± 0.56	1.05 ± 0.73	3.38 ± 3.67	0.050399	0.090272	2.3351e-13	2.2028e-12	9.1448e-09	1.1252e-07
TG 56:6	2.62 ± 1.75	3.15 ± 1.93	6.28 ± 4.11	0.074241	0.12733	7.2267e-13	5.8433e-12	3.1476e-09	5.5673e-08
TG 56:7	2.47 ± 1.53	3.13 ± 1.73	5.88 ± 3.92	0.033961	0.063229	2.8381e-12	1.8254e-11	1.829e-07	1.2941e-06
TG 58:8	0.48 ± 0.33	0.66 ± 0.40	1.35 ± 0.94	0.011884	0.024729	1.221e-14	1.5706e-13	6.6318e-08	5.2133e-07
